# The Impact of AI on Scientific Literature: A Surge in AI-Associated Words in Academic and Biomedical Writing

**DOI:** 10.1101/2024.05.31.24308296

**Authors:** Gwinyai Masukume

## Abstract

**Introduction:** The debut of ChatGPT on 30 November 2022, marked a new era in artificial intelligence (AI) innovation, ushering transformative progress in science and research efficiency. Yet, AI’s exact influence on scientific and biomedical literature remains unclear. Words like “delve”, “realm” and “underscore” are linked with AI chatbots rather than human authors, potentially signalling AI utilisation.

**Methods:** An extensive search of the electronic databases PubMed and Scopus was conducted, spanning from their inception to 28 May 2024, covering a period of 175 years from 1849 to 2024. The search identified occurrences of the words “delve”, “realm” and “underscore” individually and in various combinations within the scientific literature.

**Results:** Between 1849 and 2024, the simultaneous occurrence of “delve”, “realm” and “underscore” was observed exclusively during 2023 and 2024. Notably, in 2023 and 2024, “delve” and “underscore”, appeared together in 1,284 out of 1,299 (98.8%) PubMed articles (p-value = 0.0002) and 546 out of 566 (96.5%) Scopus articles (p-value= 0.0006) where they were used since 1849. The co-usage of these words increased by up to 85-fold in 2023 and 2024 compared to 2022 and prior years.

Additionally, among articles since 1849, in 2023 and 2024, “delve” appeared in 7,714 out of 17,537 (44.0%) PubMed and 6,360 out of 13,707 (46.4%) Scopus articles, “realm” in 3,825 out of 16,288 (23.5%) PubMed and 16,360 out of 82,714 (19.8%) Scopus articles, and “underscore” in 27,653 out of 95,606 (28.9%) PubMed and 39,154 out of 111,803 (35.0%) Scopus articles.

**Conclusion:** The analysis reveals a surge in the use of “delve”, “realm” and “underscore”—words presently associated with AI chatbots—during 2023 and 2024, highlighting the growing influence of AI chatbots like ChatGPT, introduced in November 2022, on academic writing. This trend highlights the increasing integration of AI-generated text in scientific articles, prompting further exploration into broader implications on research practices and scholarly communication.
