## Appendix for "The Impact of AI on Scientific Literature: A Surge in AI-Associated Words in Academic and Biomedical Writing"

### Sheet: Sheet1
Search query: "delve*" AND "realm*" AND "underscor*"
Year	Count
2024	76
2023	34
Search query : (TITLE-ABS-KEY("delve" AND "realm" AND "underscore"))
YEAR
2024	42
2023	24
Search query: "delve*" AND "underscor*"
Year	Count
2024	887
2023	397
2022	3
2021	3
2016	1
2015	2
2014	1
2013	1
2012	1
2008	1
2006	1
2000	1
Search query : (TITLE-ABS-KEY("delve" AND "underscore"))
YEAR
2024	355
2023	191
2022	4
2021	3
2020	2
2019	1
2018	1
2017	1
2015	2
2013	3
2012	1
2011	1
2008	1
Search query: "delv*"
Year	Count
2024	4530
2023	3184
2022	973
2021	901
2020	705
2019	559
2018	476
2017	455
2016	397
2015	372
2014	361
2013	325
2012	329
2011	288
2010	243
2009	227
2008	236
2007	202
2006	204
2005	158
2004	153
2003	137
2002	135
2001	108
2000	99
1999	105
1998	97
1997	85
1996	107
1995	84
1994	90
1993	77
1992	79
1991	85
1990	69
1989	63
1988	62
1987	63
1986	37
1985	37
1984	42
1983	42
1982	33
1981	22
1980	29
1979	26
1978	35
1977	23
1976	29
1975	32
1974	19
1973	27
1972	18
1971	24
1970	15
1969	16
1968	11
1967	13
1966	10
1965	25
1964	16
1963	26
1962	9
1961	8
1960	14
1959	1
1958	8
1957	10
1956	4
1955	5
1954	8
1953	3
1952	8
1951	5
1950	12
1948	5
1947	3
1945	1
1942	1
1855	1
1849	1
Search query : (TITLE-ABS-KEY("delve"))
YEAR
2025	1
2024	3233
2023	3127
2022	1235
2021	1008
2020	733
2019	652
2018	517
2017	449
2016	383
2015	361
2014	273
2013	240
2012	219
2011	190
2010	153
2009	145
2008	112
2007	101
2006	85
2005	97
2004	54
2003	42
2002	32
2001	35
2000	21
1999	19
1998	19
1997	8
1996	11
1995	14
1994	9
1993	6
1992	7
1991	10
1990	6
1989	4
1988	8
1987	6
1986	5
1985	6
1984	4
1983	5
1982	4
1981	3
1980	3
1979	5
1978	1
1977	3
1976	1
1975	4
1974	5
1973	4
1972	1
1971	2
1970	3
1969	2
1966	1
1965	1
1962	2
1960	1
1958	1
1957	1
1956	1
1952	1
1950	2
1944	1
1940	1
1938	1
1935	1
1934	1
1925	1
1923	1
1894	3
1865	1
Search query: "realm*"
Year	Count
2024	1934
2023	1891
2022	1041
2021	1027
2020	917
2019	743
2018	766
2017	648
2016	672
2015	614
2014	526
2013	487
2012	489
2011	400
2010	402
2009	334
2008	302
2007	285
2006	282
2005	235
2004	207
2003	182
2002	174
2001	178
2000	141
1999	113
1998	126
1997	93
1996	92
1995	98
1994	70
1993	68
1992	65
1991	75
1990	71
1989	55
1988	42
1987	45
1986	45
1985	38
1984	39
1983	38
1982	17
1981	22
1980	21
1979	20
1978	20
1977	19
1976	24
1975	16
1974	2
1973	2
1972	3
1971	3
1970	2
1969	5
1968	1
1967	2
1966	8
1965	1
1964	3
1963	1
1962	1
1961	5
1960	7
1959	7
1958	1
1957	2
1956	1
1955	2
1954	1
1953	1
1952	4
1951	2
1948	4
1947	1
1934	2
1932	1
1926	1
1920	1
1916	1
1898	1
Search query : (TITLE-ABS-KEY("realm"))
YEAR
2025	2
2024	7619
2023	8741
2022	4787
2021	4582
2020	4242
2019	4120
2018	3957
2017	3667
2016	3437
2015	3182
2014	2928
2013	2922
2012	2842
2011	2588
2010	2395
2009	2212
2008	1902
2007	1745
2006	1582
2005	1451
2004	1135
2003	1063
2002	837
2001	786
2000	693
1999	617
1998	549
1997	523
1996	490
1995	432
1994	342
1993	296
1992	330
1991	286
1990	278
1989	255
1988	223
1987	211
1986	221
1985	209
1984	209
1983	158
1982	141
1981	140
1980	108
1979	113
1978	107
1977	101
1976	87
1975	86
1974	86
1973	78
1972	43
1971	45
1970	29
1969	33
1968	35
1967	32
1966	28
1965	20
1964	21
1963	18
1962	11
1961	18
1960	18
1959	15
1958	14
1957	8
1956	14
1955	8
1954	9
1953	9
1952	10
1951	7
1950	7
1949	10
1948	8
1947	2
1946	3
1945	4
1944	5
1943	7
1942	6
1941	4
1940	2
1939	4
1938	2
1937	1
1936	8
1935	2
1934	5
1933	5
1932	1
1931	4
1930	1
1929	2
1928	5
1927	3
1926	1
1925	4
1924	3
1923	3
1922	2
1920	2
1918	1
1916	16
1914	1
1913	2
1912	4
1911	1
1909	6
1908	2
1907	1
1904	1
1895	4
1884	3
1878	6
1871	2
1870	3
1861	1
1859	1
1852	3
1851	4
Search query: "underscor*"
Year	Count
2025	1
2024	15962
2023	11691
2022	5915
2021	5760
2020	4728
2019	3943
2018	3881
2017	3750
2016	3554
2015	3298
2014	3246
2013	3085
2012	2782
2011	2479
2010	2274
2009	2100
2008	1908
2007	1639
2006	1506
2005	1375
2004	1180
2003	1027
2002	883
2001	795
2000	704
1999	623
1998	617
1997	561
1996	542
1995	466
1994	410
1993	414
1992	359
1991	330
1990	297
1989	248
1988	185
1987	168
1986	149
1985	126
1984	122
1983	99
1982	90
1981	69
1980	70
1979	44
1978	45
1977	29
1976	41
1975	22
1974	4
1973	1
1972	2
1971	1
1970	1
1968	2
1967	2
1964	1
1955	1
Search query : (TITLE-ABS-KEY("underscore"))
YEAR
2025	6
2024	23558
2023	15596
2022	6203
2021	5936
2020	4946
2019	4355
2018	4163
2017	3844
2016	3577
2015	3403
2014	3271
2013	3161
2012	2856
2011	2551
2010	2497
2009	2230
2008	1976
2007	1809
2006	1647
2005	1517
2004	1308
2003	1139
2002	966
2001	895
2000	875
1999	784
1998	732
1997	670
1996	672
1995	538
1994	446
1993	475
1992	406
1991	361
1990	321
1989	267
1988	243
1987	221
1986	185
1985	187
1984	149
1983	119
1982	119
1981	95
1980	104
1979	62
1978	74
1977	44
1976	46
1975	42
1974	32
1973	28
1972	10
1971	16
1970	12
1969	5
1968	7
1967	7
1966	9
1965	2
1964	6
1963	5
1962	4
1961	5
1960	2
1959	3
1958	3
1957	1
1956	1
1955	1
1952	1
1943	1
1937	1
Search query: "delv*" OR "realm*" OR "underscor*"
Year	Count
2025	1
2024	20962
2023	16021
2022	7908
2021	7673
2020	6341
2019	5237
2018	5117
2017	4847
2016	4618
2015	4278
2014	4129
2013	3890
2012	3596
2011	3165
2010	2915
2009	2655
2008	2444
2007	2124
2006	1983
2005	1765
2004	1535
2003	1343
2002	1191
2001	1081
2000	943
1999	840
1998	840
1997	737
1996	741
1995	648
1994	570
1993	558
1992	503
1991	490
1990	437
1989	365
1988	289
1987	276
1986	231
1985	201
1984	203
1983	179
1982	140
1981	113
1980	120
1979	89
1978	99
1977	71
1976	94
1975	70
1974	25
1973	30
1972	23
1971	28
1970	18
1969	21
1968	14
1967	17
1966	18
1965	26
1964	20
1963	27
1962	10
1961	13
1960	21
1959	8
1958	9
1957	12
1956	5
1955	8
1954	9
1953	4
1952	12
1951	7
1950	12
1948	9
1947	4
1945	1
1942	1
1934	2
1932	1
1926	1
1920	1
1916	1
1898	1
1855	1
1849	1
Search query : (TITLE-ABS-KEY("delve" OR "realm" OR "underscore"))
YEAR
2025	9
2024	32976
2023	26632
2022	12189
2021	11508
2020	9897
2019	9101
2018	8616
2017	7941
2016	7380
2015	6928
2014	6465
2013	6309
2012	5900
2011	5316
2010	5040
2009	4574
2008	3984
2007	3650
2006	3302
2005	3057
2004	2489
2003	2240
2002	1833
2001	1715
2000	1588
1999	1418
1998	1300
1997	1201
1996	1172
1995	984
1994	797
1993	776
1992	743
1991	657
1990	605
1989	525
1988	474
1987	438
1986	411
1985	402
1984	362
1983	282
1982	264
1981	238
1980	214
1979	180
1978	181
1977	147
1976	134
1975	132
1974	123
1973	110
1972	54
1971	63
1970	44
1969	39
1968	42
1967	39
1966	38
1965	23
1964	27
1963	23
1962	17
1961	23
1960	21
1959	18
1958	18
1957	10
1956	16
1955	9
1954	9
1953	9
1952	12
1951	7
1950	9
1949	10
1948	8
1947	2
1946	3
1945	4
1944	6
1943	8
1942	6
1941	4
1940	3
1939	4
1938	3
1937	2
1936	8
1935	3
1934	6
1933	5
1932	1
1931	4
1930	1
1929	2
1928	5
1927	3
1926	1
1925	5
1924	3
1923	4
1922	2
1920	2
1918	1
1916	16
1914	1
1913	2
1912	4
1911	1
1909	6
1908	2
1907	1
1904	1
1895	4
1894	3
1884	3
1878	6
1871	2
1870	3
1865	1
1861	1
1859	1
1852	3
1851	4
nptrend Count,group(Year) linear exact
